# Genetic downregulation of interleukin-6 signaling and arteriolosclerotic cerebral small vessel disease: a drug target Mendelian randomization analysis

**DOI:** 10.1101/2024.12.13.24318994

**Authors:** Larissa Ange Tchuisseu-Kwangoua, Murad Omarov, Alexey Shatunov, Hugh S. Markus, Joseph Kamtchum-Tatuene, Marios K. Georgakis

## Abstract

**Background:** Arteriolosclerotic cerebral small vessel disease (cSVD) is a leading cause of stroke and dementia, yet no disease-modifying therapies exist. Anti-inflammatory strategies targeting IL- 6 signaling have shown efficacy in preventing atherosclerotic cardiovascular disease, but their potential in arteriolosclerotic cSVD remains unexplored. We investigated whether genetically downregulated IL-6 signaling is associated with clinical, imaging, and pathological manifestations of arteriolosclerotic cSVD.

**Methods:** We applied two-sample Mendelian randomization (MR) using (i) 26 genetic variants near *IL6R* associated with circulating C-reactive protein (CRP) levels and (ii) rs2228145, a well-characterized *IL6R* missense variant, as proxies of IL-6 signaling downregulation. Outcomes included clinical (small-vessel stroke, MRI-defined lacunar stroke, non-lobar intracerebral hemorrhage [ICH], vascular dementia), imaging (white matter hyperintensity volume, extensive basal ganglia perivascular space, non-lobar/mixed cerebral microbleeds), and pathological (arteriolosclerosis burden in autopsy) traits of cSVD, as well as atherosclerosis traits (ultrasound-defined carotid plaque, large artery stroke) as positive controls. We used inverse-variance weighting and the Wald ratio estimator for primary analyses. MR-Egger regression, weighted median, and weighted mode estimators were used as sensitivity analyses.

**Results:** Genetically downregulated IL-6 signaling (30%-decrement in CRP via 26 *IL6R* variants) was not associated with small-vessel stroke (OR: 1.02, 95%CI: 0.95–1.10), MRI-confirmed lacunar stroke (OR: 0.95, [0.81–1.11]), non-lobar ICH (OR: 1.04, [0.72–1.50]), or vascular dementia (OR: 1.09, [0.95–1.25]). Similarly, we found no significant association with cSVD imaging biomarkers or pathology-defined arteriolosclerosis. As expected, genetically downregulated IL-6 signaling was associated with lower odds of large artery stroke (OR: 0.79, [0.74-0.84]) and carotid plaque (OR: 0.88, [0.83–0.94]). Results were consistent across sensitivity analyses and when using the rs2228145 missense variant to proxy IL-6 signaling downregulation.

**Conclusion:** Genetically proxied IL-6 signaling downregulation is not associated with clinical, imaging or pathological manifestations of arteriolosclerotic cSVD. Therefore, genetic data suggest that targeting IL-6 signaling is unlikely to prevent cSVD manifestations.
