## Supplementary Tables 1-6 for "Genetic downregulation of interleukin-6 signaling and arteriolosclerotic cerebral small vessel disease: a drug target Mendelian randomization analysis"

### Sheet: Contents
Genetic downregulation of interleukin-6 signaling and arteriolosclerotic cerebral small vessel disease
Larissa Ange Tchuisseu-Kwangoua , MD, MSc1,2, Murad Omarov, MSc3, Alexey Shatunov, PhD4, Hugh S. Markus, DM, FMedSci4, Joseph Kamtchum-Tatuene, MD, PhD5, Marios K. Georgakis, MD, PhD3, 6
Supplementary materials
Supplementary Table 1. Data sources for GWAS studies included in this analysis
Supplementary Table 2. List of genetic instruments
Supplementary Table 3. Mendelian randomization power calculations for clinical outcomes
Supplementary Table 4. Mendelian randomization results for clinical outcomes related to cSVD
Supplementary Table 5. Mendelian randomization results for imaging and pathological arteriolosclerotic cSVD
Supplementary Table 6. STROBE-MR checklist of recommended items to address in reports of Mendelian randomization studies

### Sheet: ST1
Supplementary Table 1. Data sources for GWAS studies included in this analysis
	Exposure/Outcome	Publication	Ancestry description	Imputation panel	Adjustments	Phenotype scale	Cases / Controls/ Sample size
Exposure
1	IL6 receptor-mediated signaling	https://doi.org/10.1186/s12916-022-02446-6	European (100%)	HRC panel, UK10K panel, 1000 Genomes phase 3, HapMap,1000 Genomes Phase I	age, sex and population substructure/ statins, sex, Townsend Deprivation Index at baseline, the top 20 PCs of the genotype matrix, age at baseline, BMI at baseline, age difference between baseline and followup, BMI difference between baseline and followup, and baseline age, age difference, and BMI difference by sex interactions	continuous log transformed	575,531 participants
Outcome 1: Clinical manifestations attributed to arteriolosclerotic cSVD
2	Small vessel stroke	https://doi.org/10.1038/s41586-022-05165-3	Multiancestry (67% European, 25% East Asian, 4% African, 3% South Asian, 1% Hispanic)	HRC / 1000 Genomes phase 1 or phase 3 / TOPMed / HapMap / biobank-specific reference panels	age, sex, principal components of population stratification, and study-specific covariates when needed	binary trait	13,620 cases and 1,503,898 controls
3	MRI-confirmed Lacunar stroke	https://doi.org/10.1016/S1474-4422(21)00031-4	European (100%)	TOPMed	sex,principal components, cryptic relatedness, Firth correction	binary trait	2,612 + 686 new cases (3,298) and 19,948 controls
4	Non-lobar Intracerebral hemorrage	https://doi.org/10.1016/j.ajhg.2014.02.012	European (100%)	1000 Genomes phase 1	age, gender, and first 4 principal components	binary trait	881 cases and 1,481 controls
5	Vascular dementia	https://doi.org/10.1002/alz.14115	Predominantly European (98% European, 1% African, <1% Asian, <1% Hispanics)	HRC / 1000 Genomes/ UK10K/ TOPMed	age, sex, sites, and population structure	binary trait	8,702 cases and 753,695 controls
Outcome 2: Imaging biomarkers of arteriolosclerotic cSVD
6	White matter hyperintensity	https://doi.org/10.1038/s41467-020-19111-2	European (100%)	UK10K / HRC / 1000 Genomes phase 1	age, sex, principal components and intracranial volume	inverse normal transformed	48,454 participants
7	Enlarged perivascular spaces	https://doi.org/10.1038/s41591-023-02268-w	Predominantly European (97% European, < 1% Hispanic, <1% East Asian, 1,8% African-American)	1000 Genomes phase 1/ HRC	age, sex and intracranial volume/brain parenchymal fraction, principal components of population stratification, and study site	binary trait	9,189 cases and 30,811 controls
8	Cerebral microbleeds	https://doi.org/10.1212/WNL.0000000000010852	Predominantly European (97% European, 1.6 % African American, <1% Malay, <1% Chinese)	HRC / 1000 Genomes	age, sex, and principal components of ancestry and family relations	binary trait	1,293 cases and 24,569 controls
Outcome 3: Pathology burden of arteriolosclerosis
9	Arteriolosclerosis burden	https://doi.org/10.1038/s41588-024-01939-9	European (100%)	TOPMed	age at death, sex, genotyping cohort and top ten genetic PCs	ordinal trait	6,668 autopsied participants with 1,645 having no arteriolosclerosis, 2,122 with mild arteriolosclerosis, 2,067 with moderate arteriolosclerosis, 834 with severe arteriolosclerosis
Positive control: Atherosclerosis-related traits
10	Large artery atherosclerotic stroke	https//doi.org/10.1038/s41586-022-05165-3	Multiancestry (67% European, 25% East Asian, 4% African, 3% South Asian, 1% Hispanic)	HRC / 1000 Genomes phase 1 or phase 3 reference panels / TOPMed / HapMap / biobank-specific reference panels	age, sex, principal components of population stratification, and study-specific covariates when needed	binary trait	9,219 cases and 1,503,898 controls
11	Presence of carotid atherosclerotic plaques	https://doi.org/10.1101/2024.10.17.24315675	European (100%)	1000 Genomes / HRC / UK10K	sex, age, the first 10 principal components and the genotyping chip	binary trait	29,790 cases and 36,847 controls

### Sheet: ST2
Supplementary Table 2. List of genetic instruments
SNP	chromosome	bp_hg19	effect_allele	other_allele	beta	stderr	pval	F-statistic
rs112203594	1	154553430	a	c	0.0396	0.0071	2.09e-08	31.1081
rs11264224	1	154568086	a	c	0.0418	0.0028	1.6e-49	222.862
rs113580743	1	154420333	a	g	0.055	0.0055	1.09e-23	100
rs116141616	1	154416069	a	g	0.0387	0.0069	1.76e-08	31.4575
rs12059682	1	154579585	c	g	0.0474	0.0025	2.11e-77	359.482
rs12083537	1	154381103	a	g	0.0679	0.0026	3.03e-156	682.013
rs12406117	1	154740879	a	g	0.0124	0.0021	3.83e-09	34.8662
rs12735458	1	154361406	a	g	0.0842	0.0092	4.53e-20	83.7623
rs144029367	1	154455249	c	t	0.0498	0.008	5.43e-10	38.7506
rs145262901	1	154394484	g	a	0.061	0.0102	2.38e-09	35.7651
rs145909430	1	154391504	t	c	0.1001	0.0082	2.86e-34	149.019
rs16836054	1	154462195	a	g	0.0516	0.0028	1.51e-75	339.612
rs183641528	1	154499328	g	a	0.0851	0.008	1.62e-26	113.156
rs2228145	1	154426970	a	c	0.0947	0.0021	3e-307	2033.58
rs34693607	1	154661369	c	g	0.0328	0.0026	3.83e-36	159.148
rs3738028	1	154698817	a	c	0.0137	0.0023	1.19e-09	35.4802
rs3766925	1	154564712	t	a	0.0148	0.0025	2.69e-09	35.0464
rs41269913	1	154461480	c	t	0.0424	0.0058	2.28e-13	53.4411
rs56100876	1	154496473	g	a	0.117	0.0086	3.27e-42	185.087
rs61806853	1	154154587	t	c	0.0437	0.005	1.23e-18	76.3876
rs6698385	1	154652572	g	a	0.035	0.0026	3.74e-41	181.213
rs73026617	1	154369981	t	c	0.0467	0.0034	1.69e-42	188.658
rs7525477	1	154394297	a	g	0.0296	0.0023	1.35e-38	165.626
rs76289529	1	154516404	c	t	0.0519	0.006	4.78e-18	74.8225
rs77994623	1	154505106	t	c	0.046	0.0029	1.5e-58	251.605
rs78035035	1	154273429	a	c	0.0457	0.0081	1.43e-08	31.8319

### Sheet: ST3
Supplementary Table 3. Mendelian randomization power calculations for clinical outcomes
Outcome	Cases	Controls	0 < OR <=1	OR > 1
Large artery stroke	9219	1503898	0.88	1.13
Small Vessel stroke	13620	1503898	0.9	1.1
MRI-confirmed lacunar stroke	3298	19948	0.78	1.26
Primary spontaneous intracerebral hemorrhage	881	1481	0.61	1.63
Vascular dementia	8702	753695	0.87	1.13
R2	0.00987
alpha (Type-I error rate)	0.05
1 - beta (required power)	0.8

### Sheet: ST4
	Supplementary Table 4. Mendelian randomization results for clinical outcomes
	Results for downregulated IL-6 signaling proxied by the 26-variant genetic instruments
	MR RESULTS											F-STATISTICS		Heterogeneity method				Pleiotropy results
	Outcomes	Method	Number of SNPS	b (1-unit increment in lnCRP)	beta (30% decrement in CRP)	OR (30% decrement in CRP)	LCI	UCI	pval	se (1-unit increment in lnCRP)	se (30% decrement in CRP)	Statistic	Estimate	statistic	Q	Q_df	Q_pval	statistic	egger.intercept	pleiotropy.pval	pleiotropy.se
1	Large artery stroke	IVW - FE	15	0.651745	-0.232461	0.792581	0.717978	0.874935	4.0462e-06	0.141407	0.0504364	Mean F-statistic	324.372	IVW	5.63926	14	0.974781	Egger intercept	0.00495995	0.699582	0.0125716
		MR Egger	15	0.552705	-0.197136	0.821079	0.67129	1.00429	0.0772981	0.288118	0.102764			MR Egger	5.4836	13	0.96295
		Weighted median	15	0.663972	-0.236822	0.789131	0.694117	0.897152	0.000296808	0.183516	0.0654554
		Weighted mode	15	0.680942	-0.242875	0.78437	0.685857	0.897032	0.00322066	0.191982	0.0684751
2	Non-lobar ICH	IVW - FE	8	-0.107364	0.0382941	1.03904	0.721974	1.49534	0.836662	0.520769	0.185745	Mean F-statistic	406.601	IVW	2.62641	7	0.917281	Egger intercept	0.0825086	0.253818	0.0653841
		MR Egger	8	-1.35601	0.483656	1.62199	0.742274	3.54433	0.270818	1.11817	0.398823			MR Egger	1.03401	6	0.98429
		Weighted median	8	-0.308481	0.110027	1.11631	0.734627	1.69629	0.606273	0.598526	0.213479
		Weighted mode	8	-0.348122	0.124166	1.1322	0.72998	1.75606	0.596509	0.627829	0.223931
3	Small Vessel Stroke	IVW - FE	14	-0.0656191	0.0234047	1.02368	0.950628	1.10235	0.535526	0.105907	0.0377743	Mean F-statistic	342.085	IVW	19.5566	13	0.106831	Egger intercept	-0.00250593	0.839213	0.0120855
		MR Egger	14	-0.0171755	0.00612608	1.00614	0.83319	1.215	0.950291	0.26981	0.0962344			MR Egger	19.4868	12	0.0774383
		Weighted median	14	-0.0125297	0.00446901	1.00448	0.902763	1.11766	0.934612	0.15272	0.0544714
		Weighted mode	14	-0.071121	0.0253671	1.02569	0.918715	1.14512	0.659143	0.157558	0.056197
4	Lacunar Stroke - MRI Defined	IVW - FE	21	0.148151	-0.0528417	0.94853	0.811993	1.10803	0.505168	0.222322	0.0792966	Mean F-statistic	250.17	IVW	17.7646	20	0.602914	Egger intercept	-0.011003	0.693063	0.027455
		MR Egger	21	0.337406	-0.120344	0.886615	0.615555	1.27704	0.525731	0.52195	0.186167			MR Egger	17.6039	19	0.549022
		Weighted median	21	0.144354	-0.0514875	0.949816	0.765547	1.17844	0.639856	0.308514	0.110039
		Weighted mode	21	0.194415	-0.0693431	0.933006	0.748762	1.16259	0.543671	0.314684	0.11224
5	Vascular Dementia	IVW - FE	17	-0.237887	0.0848484	1.08855	0.950175	1.24708	0.221255	0.19448	0.0693661	Mean F-statistic	293.756	IVW	33.3138	16	0.00671381	Egger intercept	0.00855419	0.757025	0.0271474
		MR Egger	17	-0.392385	0.139954	1.15022	0.772687	1.71222	0.501033	0.569081	0.202977			MR Egger	33.0947	15	0.00455428
		Weighted median	17	-0.173335	0.0618243	1.06378	0.880344	1.28543	0.522018	0.270736	0.0965647
		Weighted mode	17	-0.0758523	0.0270546	1.02742	0.846571	1.24691	0.787683	0.276957	0.0987835
	Results for single variant instrument (rs2228145)
	MR RESULTS											F-STATISTICS
	Outcomes	Method	Number of SNPS	b	beta (18% decrement)	OR (18% decrement)	LCI	UCI	pval	se	se(18% decrement)	Statistic	Estimate
1	Large artery stroke	Wald ratio	1	0.691658	-0.138949	0.870272	0.781424	0.969223	0.0114402	0.273495	0.0549433	Mean F-statistic	2033.58
2	Non-lobar ICH	Wald ratio	1	-0.527983	0.106068	1.1119	0.857088	1.44246	0.424452	0.661035	0.132797
3	Small Vessel Stroke	Wald ratio	1	-0.334741	0.0672472	1.06956	0.994086	1.15076	0.0716814	0.18585	0.037336
4	Lacunar Stroke - MRI Defined	Wald ratio	1	0.128727	-0.0258602	0.974471	0.846913	1.12124	0.717893	0.35631	0.0715803
5	Vascular Dementia	Wald ratio	1	-0.20169	0.040518	1.04135	0.923829	1.17382	0.507206	0.304118	0.0610952
	IVW: inverse-variance weighted Mendelian randomization , FE : fixed effects. MRE: multiplicative random effects, ICH: intracerebral hemorrhage, OR: odd ratios, LCI: lower confidence interval , UCI: upper confidence interval,

### Sheet: ST5
	Supplementary Table 5. Mendelian randomization results for imaging and pathological arteriolosclerotic cSVD
	Results for downregulated IL-6 signaling proxied by the 26-variant genetic instruments
	MR RESULTS											F-STATISTICS		Heterogeneity method				Pleiotropy results
	Outcomes	Method	Number of SNPS	b (1-unit increment in lnCRP)	beta (30% decrement in CRP)	OR (30% decrement in CRP)	LCI	UCI	pval	se (1-unit increment in lnCRP)	se (30% decrement in CRP)	Statistic	Estimate	statistic	Q	Q_df	Q_pval	statistic	egger.intercept	pleiotropy.pval	pleiotropy.se
1	Extensive EPVS	IVW - FE	26	-0.0174887	0.00623777	1.00626	0.990819	1.02194	0.429094	0.0221168	0.00788849	Mean F-statistic	218.992	IVW	26.2159	25	0.396149	Egger intercept	-0.000858454	0.707736	0.00226274
		MR Egger	26	-0.00249085	0.000888425	1.00089	0.969378	1.03342	0.95704	0.045759	0.0163211			MR Egger	26.0596	24	0.350146
		Weighted median	26	-0.0238223	0.00849681	1.00853	0.985853	1.03173	0.464039	0.0325346	0.0116043
		Weighted mode	26	-0.0120214	0.00428774	1.0043	0.980558	1.02861	0.728293	0.0342179	0.0122047
2	Mixed or strictly deep CMB	IVW - FE	13	0.33378	-0.119051	0.887762	0.714799	1.10258	0.28158	0.309981	0.110562	Mean F-statistic	360.707	IVW	9.17764	12	0.687688	Egger intercept	-0.00207664	0.942893	0.0283358
		MR Egger	13	0.370738	-0.132233	0.876137	0.579232	1.32523	0.543892	0.591945	0.211132			MR Egger	9.17226	11	0.605995
		Weighted median	13	0.452735	-0.161479	0.850884	0.650847	1.1124	0.237617	0.383361	0.136735
		Weighted mode	13	0.459093	-0.163747	0.848957	0.654808	1.10067	0.24011	0.371438	0.132482
3	Carotid plaques	IVW - FE	26	0.344442	-0.122854	0.884393	0.832709	0.939284	6.36713e-05	0.0861369	0.0307229	Mean F-statistic	218.992	IVW	31.6266	25	0.169101	Egger intercept	0.00684894	0.479832	0.00954205
		MR Egger	26	0.223982	-0.0798889	0.923219	0.805982	1.05751	0.260267	0.194261	0.0692882			MR Egger	30.962	24	0.154881
		Weighted median	26	0.354594	-0.126475	0.881196	0.810539	0.958013	0.00301815	0.119558	0.0426432
		Weighted mode	26	0.339515	-0.121096	0.885949	0.818745	0.958669	0.00591269	0.112843	0.0402483
4	WMH volume	IVW - FE	10	-0.0596439	0.0212735	--	--	--	0.153994	0.0418388	0.0149228	Mean F-statistic	432.894	IVW	3.47128	9	0.942655	Egger intercept	0.00341848	0.481708	0.00463327
		MR Egger	10	-0.115426	0.0411697	--	--	--	0.218365	0.0864097	0.0308202			MR Egger	2.92691	8	0.93886
		Weighted median	10	-0.0611508	0.021811	--	--	--	0.234531	0.0514405	0.0183475
		Weighted mode	10	-0.0552927	0.0197215	--	--		0.361214	0.0574808	0.0205019
5	Arteriolosclerosis burden	IVW - FE	23	-0.267831	0.0955287	1.10024	0.929278	1.30265	0.26755	0.241567	0.086161	Mean F-statistic	234.312	IVW	16.8927	22	0.769258	Egger intercept	-0.0209224	0.36518	0.0226046
		MR Egger	23	0.126267	-0.0450363	0.955963	0.678912	1.34607	0.798971	0.489538	0.174606			MR Egger	16.036	21	0.767627
		Weighted median	23	-0.0957855	0.0341643	1.03475	0.811332	1.3197	0.783094	0.347945	0.124103
		Weighted mode	23	0.00900134	-0.00321055	0.996795	0.781969	1.27064	0.979551	0.347212	0.123842
	Results for single variant instrument (rs2228145)
	MR RESULTS											F-STATISTICS
	Outcomes	Method	Number of SNPS	b	beta (18% decrement)	OR (18% decrement)	LCI	UCI	pval	se	se(18% decrement)	Statistic	Estimate
1	Extensive EPVS	Wald ratio	1	-0.0263992	0.0053034	1.00532	0.990382	1.02048	0.487404	0.0380148	0.0076369	Mean F-statistic	2033.58
2	Mixed or strictly deep CMB	Wald ratio	1	0.331573	-0.0666108	0.935559	0.778498	1.12431	0.477452	0.466737	0.0937642
3	Carotid plaques	Wald ratio	1	0.363252	-0.0729748	0.929624	0.880344	0.981663	0.00864064	0.138332	0.0277898
4	WMH volume	Wald ratio	1	-0.061246	0.0123039	1.01238	0.988258	1.03709	0.317311	0.061246	0.0123039
5	Arteriolosclerosis burden	Wald ratio	1	-0.0960929	0.0193044	1.01949	0.865801	1.20046	0.816886	0.414995	0.0833695
	IVW: inverse-variance weighted Mendelian randomization , FE : fixed effects. ICH: intracerebral hemorrhage, OR: odd ratios, LCI: lower confidence interval , UCI: upper confidence interval, CMB: cerebral microbleeds, WMH: white matter hyperintensity , EPVS: extensive Perivascular spaces

### Sheet: ST6
Supplementary Table 6. STROBE-MR checklist of recommended items to address in reports of Mendelian randomization studies
Item No.	Section	Checklist item	Page No.	Relevant text from manuscript
1	TITLE and ABSTRACT	Indicate Mendelian randomization (MR) as the study’s design in the title and/or the abstract if that is a main purpose of the study	1 and 4	title and abstract
	INTRODUCTION
2	Background	Explain the scientific background and rationale for the reported study. What is the exposure? Is a potential causal relationship between exposure and outcome plausible? Justify why MR is a helpful method to address the study question	6	INTRODUCTION SECTION Paragraph 3 and 4
3	Objectives	State specific objectives clearly, including pre-specified causal hypotheses (if any). State that MR is a method that, under specific assumptions, intends to estimate causal effects	6	INTRODUCTION SECTION Paragraph 4
	METHODS
4	Study design and data sources	Present key elements of the study design early in the article. Consider including a table listing sources of data for all phases of the study. For each data source contributing to the analysis, describe the following:
	a)	Setting: Describe the study design and the underlying population, if possible. Describe the setting, locations, and relevant dates, including periods of recruitment, exposure, follow-up, and data collection, when available.	9, 10,11,12,13	Methods (outcomes), supplementary table ST1
	b)	Participants: Give the eligibility criteria, and the sources and methods of selection of participants. Report the sample size, and whether any power or sample size calculations were carried out prior to the main analysis	9, 10,11,12,13	Methods (outcomes), supplementary table ST1
	c)	Describe measurement, quality control and selection of genetic variants	8, 32	Methods (Genetic instruments ) - Figure 1 , Supplemementary table ST2
	d)	For each exposure, outcome, and other relevant variables, describe methods of assessment and diagnostic criteria for diseases	9, 10,11,12,13	Methods (outcomes)
	e)	Provide details of ethics committee approval and participant informed consent, if relevant	14	Methods (ethics)
5	Assumptions	Explicitly state the three core IV assumptions for the main analysis (relevance, independence and exclusion restriction) as well assumptions for any additional or sensitivity analysis	8	Methods - paragraph 1
6	Statistical methods: main analysis	Describe statistical methods and statistics used	13 and 14	Methods - Statistical analysis
	a)	Describe how quantitative variables were handled in the analyses (i.e., scale, units, model)	13 and 14	Methods - Statistical analysis
	b)	Describe how genetic variants were handled in the analyses and, if applicable, how their weights were selected	13 and 14	Methods - Statistical analysis - Genetic instruments
	c)	Describe the MR estimator (e.g. two-stage least squares, Wald ratio) and related statistics. Detail the included covariates and, in case of two-sample MR, whether the same covariate set was used for adjustment in the two samples	13 and 14	Methods - Statistical analysis
	d)	Explain how missing data were addressed	-	No missing data
	e)	If applicable, indicate how multiple testing was addressed	13 and 14	Methods - Statistical analysis
7	Assessment of assumptions	Describe any methods or prior knowledge used to assess the assumptions or justify their validity	7	INTRODUCTION, Methods (Genetic instruments )
8	Sensitivity analyses and additional analyses	Describe any sensitivity analyses or additional analyses performed (e.g. comparison of effect estimates from different approaches, independent replication, bias analytic techniques, validation of instruments, simulations)	8	Methods (Genetic instruments )
9	Software and pre-registration
	a)	Name statistical software and package(s), including version and settings used	13 and 14	Methods - Statistical analysis
	b)	State whether the study protocol and details were pre-registered (as well as when and where)		NOT NEEDED
	RESULTS
10	Descriptive data
	a)	Report the numbers of individuals at each stage of included studies and reasons for exclusion. Consider use of a flow diagram	NA	NA
	b)	Report summary statistics for phenotypic exposure(s), outcome(s), and other relevant variables (e.g. means, SDs, proportions)	16, 17, 18, 29	Results section1 and table 1, 2
	c)	If the data sources include meta-analyses of previous studies, provide the assessments of heterogeneity across these studies	NA	NA
	d)	For two-sample MR:	NA	NA
		i. Provide justification of the similarity of the genetic variant-exposure associations between the exposure and outcome samples
		ii. Provide information on the number of individuals who overlap between the exposure and outcome studies
11	Main results
	a)	Report the associations between genetic variant and exposure, and between genetic variant and outcome, preferably on an interpretable scale	16, 17	results section 2 and 3
	b)	Report MR estimates of the relationship between exposure and outcome, and the measures of uncertainty from the MR analysis, on an interpretable scale, such as odds ratio or relative risk per SD difference	16, 17, 34 , 33	results section 2 and 3, figure 2 and 3
	c)	If relevant, consider translating estimates of relative risk into absolute risk for a meaningful time period	NA	NA
	d)	Consider plots to visualize results (e.g. forest plot, scatterplot of associations between genetic variants and outcome versus between genetic variants and exposure)	33, 34	Figure 2 and 3
12	Assessment of assumptions
	a)	Report the assessment of the validity of the assumptions
	b)	Report any additional statistics (e.g., assessments of heterogeneity across genetic variants, such as I2, Q statistic or E-value)		Supplementary table 4 and 5 (Q, p value of MR Egger)
13	Sensitivity analyses and additional analyses
	a)	Report any sensitivity analyses to assess the robustness of the main results to violations of the assumptions		Supplementary table 4 and 5 (MR-Egger, weighted median)
	b)	Report results from other sensitivity analyses or additional analyses		Supplementary table 4 and 5 ( weighted mode)
	c)	Report any assessment of direction of causal relationship (e.g., bidirectional MR)	16, 17, 34 , 33	Results, Figure 2 and 3
	d)	When relevant, report and compare with estimates from non-MR analyses	11, 12	Discussion
	e)	Consider additional plots to visualize results (e.g., leave-one-out analyses)
	DISCUSSION
14	Key results	Summarize key results with reference to study objectives	18	Discussion paragraph 1
15	Limitations	Discuss limitations of the study, taking into account the validity of the IV assumptions, other sources of potential bias, and imprecision. Discuss both direction and magnitude of any potential bias and any efforts to address them	19	Discussion paragraph 4
16	Interpretation
	a)	Meaning: Give a cautious overall interpretation of results in the context of their limitations and in comparison with other studies	19	Discussion paragraph 2 and 3
	b)	Mechanism: Discuss underlying biological mechanisms that could drive a potential causal relationship between the investigated exposure and the outcome, and whether the gene-environment equivalence assumption is reasonable. Use causal language carefully, clarifying that IV estimates may provide causal effects only under certain assumptions	19	Discussion paragraph 2 and 3
	c)	Clinical relevance: Discuss whether the results have clinical or public policy relevance, and to what extent they inform effect sizes of possible interventions	19, 20	Discussion paragraph 2 and 3 and 5
17	Generalizability	Discuss the generalizability of the study results (a) to other populations, (b) across other exposure periods/timings, and (c) across other levels of exposure	19, 20	Discussion paragraph 2 , 3 and 4
	OTHER INFORMATION
18	Funding	Describe sources of funding and the role of funders in the present study and, if applicable, sources of funding for the databases and original study or studies on which the present study is based	20	source of funding section
19	Data and data sharing	Provide the data used to perform all analyses or report where and how the data can be accessed, and reference these sources in the article. Provide the statistical code needed to reproduce the results in the article, or report whether the code is publicly accessible and if so, where	15	Data availaibilty
20	Conflicts of Interest	All authors should declare all potential conflicts of interest	21	Disclosures
This checklist is copyrighted by the Equator Network under the Creative Commons Attribution 3.0 Unported (CC BY 3.0) license.
1	Skrivankova VW, Richmond RC, Woolf BAR, Yarmolinsky J, Davies NM, Swanson SA, et al. Strengthening the Reporting of Observational Studies in Epidemiology using Mendelian Randomization (STROBE-MR) Statement. JAMA. 2021;under review.
2	Skrivankova VW, Richmond RC, Woolf BAR, Davies NM, Swanson SA, VanderWeele TJ, et al. Strengthening the Reporting of Observational Studies in Epidemiology using Mendelian Randomisation (STROBE-MR): Explanation and Elaboration. BMJ. 2021;375:n2233.
